# Case-control investigation of invasive Salmonella disease in Malawi reveals no evidence of environmental or animal transmission of invasive strains, and supports human to human transmission

**DOI:** 10.1101/2022.01.31.22270114

**Authors:** Leonard Koolman, Reenesh Prakash, Yohane Diness, Chisomo Msefula, Tonney S. Nyirenda, Franziska Olgemoeller, Paul Wigley, Blanca Perez-Sepulveda, Jay C. D. Hinton, Siân V. Owen, Nicholas A. Feasey, Philip M. Ashton, Melita A. Gordon

## Abstract

**Background:** Invasive *Salmonella* infections cause significant morbidity and mortality in Sub-Saharan Africa. However, the routes of transmission are uncertain. We conducted a case-control study of index-case and geographically-matched control households in Blantyre, Malawi, sampling *Salmonella* isolates from index cases, healthy people, animals, and the household environment.

**Methodology:** Sixty index cases of human invasive *Salmonella* infection were recruited (March 2015-Oct 2016). Twenty-eight invasive Non-Typhoidal *Salmonella* (iNTS) disease and 32 typhoid patients consented to household sampling. Each index-case household was geographically matched to a control household. Extensive microbiological sampling included stool sampling from healthy household members, stool or rectal swabs from household-associated animals and boot-sock sampling of the household environment.

**Findings:** 1203 samples from 120 households, yielded 43 non-Typhoidal *Salmonella* (NTS) isolates from 25 households (overall sample positivity 3.6%). In the 28 iNTS patients, disease was caused by 3 STs of Salmonella Typhimurium, mainly ST313. In contrast, the isolates from households spanned 15 sequence types (STs). Two *S*. Typhimurium isolates from index cases closely matched isolates from their respective asymptomatic household members (2 and 3 SNP differences respectively). Despite the recovery of a diverse range of NTS, there was no overlap between the STs causing iNTS disease with any environmental or animal isolates.

**Conclusions:** The finding of NTS strains from index cases that matched household members, coupled with lack of related animal or environmental isolates, supports a hypothesis of human to human transmission of iNTS infections in the household. The breadth of NTS strains found in animals and the household environment demonstrated the robustness of NTS sampling and culture methodology, and suggests a diverse ecology of *Salmonella* in this setting. Healthy typhoid (*S*. Typhi) carrier state was not detected. The lack of *S*. Typhi isolates from the household environment suggests that further methodological development is needed to culture *S*. Typhi from the environment.

**Author summary:** Invasive *Salmonella* infections cause the loss of millions of disability adjusted life years (DALYs) every year globally. The two main types of invasive *Salmonella* infections in Africa are i) typhoid fever, caused by *Salmonella* Typhi, and ii) invasive Non-Typhoidal Salmonella (iNTS) disease, primarily caused in our setting by *Salmonella* Typhimurium. Despite the high disease burden, and the observed differences between the epidemiology of typhoid and iNTS disease, we lack an understanding of the reservoirs and transmission routes of iNTS. Therefore, we carried out extensive microbiological sampling of the household members, domestic animals, and living environments of patients with invasive *Salmonella* infections, and of geographically-matched control households, and investigated the genetic relationships between household *Salmonella* and index-case blood-stream isolates by whole genome sequencing (WGS). We identified a wide range of NTS serovars / sequence types across all households and sample-types, but only identified *Salmonella* that matched iNTS that matched invasive cases strains in the stool of healthy people from the same households. Our findings support, but cannot prove, the hypothesis that iNTS-associated strains are transmitted from person-to-person. Boot-sock sampling of the household environment gave the highest yield of *Salmonella* of any of our sampling strategies. None of the 41 environmental *Salmonella* isolates from non-human sources, including 4 domestic animal-associated isolates, matched the disease-causing sequence types. Our findings are consistent with a hypothesis that the reservoir of Typhimurium iNTS infections is the human gastrointestinal tract, and transmission occurs within households. Longitudinal studies are required, however, to confirm this hypothesis.
