## Supplementary Tables for "Case-control investigation of invasive Salmonella disease in Malawi reveals no evidence of environmental or animal transmission of invasive strains, and supports human to human transmission"

### Sheet: Supplementary Table 1
Supplementary Table 1: Salmonella isolates sequenced as part of this study. HH stands for household.
Household (HH) pair number	HH ID S=case HH C=control HH	Index case NTS or typhoid?	HH case or control	HH sample type	Index case age range	Sequence Type (ST)	Serovar predicted from the genome sequence	Match to Index case blood culture?	ENA accession	AMR genes	FOSFOMYCIN	AMINOGLYCOSIDE	BETA-LACTAM	PHENICOL	QUATERNARY AMMONIUM	SULFONAMIDE	TRIMETHOPRIM
9	9S	iNTS	Case household	Family member (child)		3263	Havana|II 1,13,22:g,t:[1,5]		SRR18392396	No
9	9S	iNTS	Case household	Family member (child)		3263	Havana|II 1,13,22:g,t:[1,5]		SRR18392397	No
8	8C	Typhoid	Control household	Boot sock bedroom		3263	Havana|II 1,13,22:g,t:[1,5]		SRR18392398	No
6	6S	Typhoid	Case household	Family member (adult)		3261	Agoueve|Cubana		SRR18392399	No
6	6C	Typhoid	Control household	Family member (child)		3263	Havana|II 1,13,22:g,t:[1,5]		SRR18392404	No
59	59S	Typhoid	Case household	Family member		14	Senftenberg		SRR18392409	No
59	59S	Typhoid	Case household	Family member (child)		2152	Gaminara		SRR18392410	No
59	59S	Typhoid	Case household	Family member (adult)		2152	Gaminara		SRR18392411	No
56	56C	Typhoid	Control household	Boot sock perimeter		293	Amager		SRR18392412	No
56	56C	Typhoid	Control household	Boot sock cooking area		3610	Aberdeen		SRR18392413	No
56	56C	Typhoid	Control household	Boot sock bedroom		293	Amager		SRR18392414	No
53	53C	Typhoid	Control household	Boot sock bedroom		3262	II 42:r:-|IIIb 42:r:-:[z50]		SRR18392415	No
50	50C	Typhoid	Control household	Boot sock perimeter		3611	II 40:b:-		SRR18392416	No
50	50S	Typhoid	Case household	Boot sock cooking area		3262	II 42:r:-|IIIb 42:r:-:[z50]		SRR18392418	No
50	50S	Typhoid	Case household	Boot sock bedroom		3262	II 42:r:-|IIIb 42:r:-:[z50]		SRR18392419	No
48	48S	Typhoid	Case household	Boot sock bedroom		3262	II 42:r:-|IIIb 42:r:-:[z50]		SRR18392420	No
44	44S	iNTS	Case household	Family member (adult)		3257	Typhimurium	match2	SRR18392421	Yes		aadA1; aph(6)-Id; aph(3'')-Ib	blaTEM-1	catA1	qacEdelta1	sul1; sul2	dfrA1
41	41C	Typhoid	Control household	Boot sock latrine		3262	II 42:r:-|IIIb 42:r:-:[z50]		SRR18392422	No
29	29C	Typhoid	Control household	Boot sock latrine		2152	Gaminara		SRR18392423	No
29	29C	Typhoid	Control household	Family member (adult)		3608	Ogbete|II 43:z:1,5		SRR18392424	No
6	6C	Typhoid	Control household	Boot sock perimeter		3263	Havana|II 1,13,22:g,t:[1,5]		SRR18392425	No
28	28C	Typhoid	Control household	Boot sock latrine 1		3262	II 42:r:-|IIIb 42:r:-:[z50]		SRR18392426	No
28	28C	Typhoid	Control household	Boot sock latrine 1		3262	II 42:r:-|IIIb 42:r:-:[z50]		SRR18392427	No
28	28C	Typhoid	Control household	Animal rectal swab (cat)		3262	II 42:r:-|IIIb 42:r:-:[z50]		SRR18392429	No
27	27C	iNTS	Control household	Boot sock bedroom		3262	II 42:r:-|IIIb 42:r:-:[z50]		SRR18392430	No
25	25C	iNTS	Control household	Boot sock cooking area		473	Hadar		SRR18392431	No
25	25S	iNTS	Case household	Family member (adult)		313	Typhimurium	match1	SRR18392432	Yes		aph(3'')-Ib; aph(6)-Id; aadA1	blaTEM-1	catA1	qacEdelta1	sul2; sul1	dfrA1
25	25C	iNTS	Control household	Boot sock bedroom		473	Hadar		SRR18392433	No
25	25C	iNTS	Control household	Boot sock latrine		473	Hadar		SRR18392434	No
23	23S	Typhoid	Case household	Animal stool (gecko)		316	Montevideo		SRR18392435	Yes	fosA7
22	22C	Typhoid	Control household	Boot sock latrine		3609	Djama|II 42:z29:-		SRR18392436	No
3	3C	Typhoid	Control household	Family member (adult)		3261	Agoueve|Cubana		SRR18392437	No
17	17S	Typhoid	Case household	Boot sock latrine		3262	II 42:r:-|IIIb 42:r:-:[z50]		SRR18392438	No
16	16S	iNTS	Case household	Family member (adult)		3262	II 42:r:-|IIIb 42:r:-:[z50]		SRR18392440	No
16	16C	iNTS	Control household	Boot sock cooking area		2347	Mgulani		SRR18392441	Yes	fosA7
16	16C	iNTS	Control household	Boot sock latrine		2347	Mgulani		SRR18392442	Yes	fosA7
15	15S	Typhoid	Case household	Boot sock perimeter		3262	II 42:r:-|IIIb 42:r:-:[z50]		SRR18392443	No
15	15S	Typhoid	Case household	Animal stool (gecko)		3262	II 42:r:-|IIIb 42:r:-:[z50]		SRR18392444	No
9	9S	iNTS	Case household	Family member (child)		3263	Havana|II 1,13,22:g,t:[1,5]		SRR18392445	No
9	9S	iNTS	Case household	Family member (child)		3263	Havana|II 1,13,22:g,t:[1,5]		SRR18392446	No
9	9S	iNTS	Case household	Family member (child)		3263	Havana|II 1,13,22:g,t:[1,5]		SRR18392447	No
9	9S	iNTS	Case household	Family member (child)		3263	Havana|II 1,13,22:g,t:[1,5]		SRR18392448	No
1	1C	Typhoid	Control household	Animal stool (chicken)		3261	Agoueve|Cubana		SRR18392449	No
14	14S	iNTS	Case household	Index case	30-39 years	313	Typhimurium		SRR18392408	Yes		aph(3'')-Ib; aph(6)-Id; aadA1	blaTEM-1	catA1	qacEdelta1	sul2; sul1	dfrA1
16	16S	iNTS	Case household	Index case	60-69 years	19	Typhimurium		SRR18392407	No
18	18S	iNTS	Case household	Index case	60-69 years	3257	Typhimurium		SRR18392405	Yes		aadA1; aph(6)-Id; aph(3'')-Ib	blaTEM-1	catA1	qacEdelta1	sul1; sul2	dfrA1
27	27S	iNTS	Case household	Index case	30-39 years	313	Typhimurium		SRR18392403	Yes		aph(3'')-Ib; aph(6)-Id; aadA1	blaTEM-1	catA1	qacEdelta1	sul2; sul1	dfrA1
33	33S	iNTS	Case household	Index case	20-29 years	313	Typhimurium		SRR18392402	Yes		aph(3'')-Ib; aph(6)-Id; aadA1	blaTEM-1		qacEdelta1	sul2; sul1	dfrA1
39	39S	iNTS	Case household	Index case	40-49 years	313	Typhimurium		SRR18392401	Yes		aadA1; aph(6)-Id; aph(3'')-Ib			qacEdelta1	sul2; sul1	dfrA1
44	44S	iNTS	Case household	Index case	40-49 years	3257	Typhimurium	match2	SRR18392400	Yes		aph(3'')-Ib; aph(6)-Id; aadA1	blaTEM-1	catA1	qacEdelta1	sul2; sul1	dfrA1
4	4S	iNTS	Case household	Index case	0-4 years	313	Typhimurium		SRR18392451	No
25	25S	iNTS	Case household	Index case	0-4 years	313	Typhimurium	match1	SRR18392450	No
26	26S	iNTS	Case household	Index case	Unknown	313	Typhimurium		SRR18392439	No
31	31S	Typhoid	Case household	Index case	10-14 years	2	Typhi		SRR18392428	No
32	32S	iNTS	Case household	Index case	0-4 years	313	Typhimurium		SRR18392417	No
36	36S	iNTS	Case household	Index case	40-49 years	3257	Typhimurium		SRR18392406	No
42	42S	iNTS	Case household	Index case	5-9 years	313	Typhimurium		SRR18392395	No
46	46S	iNTS	Case household	Index case	0-4 years	313	Typhimurium		SRR18392394	No
47	47S	iNTS	Case household	Index case	5-9 years	313	Typhimurium		SRR18392393	No
57	57S	iNTS	Case household	Index case	0-4 years	313	Typhimurium		SRR18392392	No
2	2S	iNTS	Case household	Index case	0-4 years	3257	Typhimurium
9	9S	iNTS	Case household	Index case	0-4 years	313	Typhimurium
12	12S	iNTS	Case household	Index case	0-4 years	3257	Typhimurium
